# Development and Standardization of a Classification System for Osteoradionecrosis: Implementation of a Risk-Based Model

**DOI:** 10.1101/2023.09.12.23295454

**Authors:** Erin E Watson, Katrina Hueniken, Junhyung Lee, Sophie H Huang, Amr El Maghrabi A, Wei Xu, Amy C Moreno, C. Jillian Tsai, Ezra Hahn, Andrew J McPartlin, Christopher MKL Yao, David P Goldstein, John R De Almeida, John N Waldon, Clifton David Fuller, Andrew J Hope, Salvatore L Ruggiero, Michael Glogauer, Ali A Hosni

## Abstract

**Purpose:** Osteoradionecrosis of the jaw (ORN) can manifest in varying severity. The aim of this study is to identify ORN risk factors and develop a novel classification to depict the severity of ORN.

**Methods:** Consecutive head-and-neck cancer (HNC) patients treated with curative-intent IMRT (≥45Gy) in 2011-2018 were included. Occurrence of ORN was identified from in-house prospective dental and clinical databases and charts. Multivariable logistic regression model was used to identify risk factors and stratify patients into high-risk and low-risk groups. A novel ORN classification system was developed to depict ORN severity by modifying existing systems and incorporating expert opinion. The performance of the novel system was compared to fifteen existing systems for their ability to identify and predict serious ORN event (jaw fracture or requiring jaw resection).

**Results:** ORN was identified in 219 out of 2732 (8%) consecutive HNC patients. Factors associated with high-risk of ORN were: oral-cavity or oropharyngeal primaries, received IMRT dose ≥60Gy, current/ex-smokers, and/or stage III-IV periodontal disease. The ORN rate for high-risk vs low-risk patients was 12.7% vs 3.1% (p<0.001) with an area-under-the-receiver-operating-curve (AUC) of 0.71. Existing ORN systems overclassified serious ORN events and failed to recognize maxillary ORN. A novel ORN classification system, RadORN, was proposed based on vertical extent of bone necrosis and presence/absence of exposed bone/fistula. This system detected serious ORN events in 5.7% of patients and statistically outperformed existing systems.

**Conclusion:** We identified risk factors for ORN, and proposed a novel ORN classification system based on vertical extent of bone necrosis and presence/absence of exposed bone/fistula. It outperformed existing systems in depicting the seriousness of ORN, and may facilitate clinical care and clinical trials.
