## Supplementary Table 1 for "Development and Standardization of a Classification System for Osteoradionecrosis: Implementation of a Risk-Based Model"

### Sheet: Sheet1
Classification	Author	Author info	Year of pub	Stages	Stages	Description	Basis of stage	Maxilla and Mandible	Strength	Limitation
Coffin	Frank Coffin	Oral surgeon?	1983	2	Minor	A series of small sequestra which separate spontaneously after varying periods of weeks or months.These areas cannot be demonstrated radiologically	Clinical and radiological findings	Both	Easy to implement	Subjective definition including "varying periods of weeks or months". Two extremes, limited description of progression of ORN
					Major	Necrosis occurring to an extent that involves the entire thickness of the jaw, and a pathological fracture is inevitable. This form can be obviously seen radiologically
Marx	Robert Marx	Oral surgeon	1983	3	1	Exposed alveolar bone without pathologic fracture, which responds to hyperbaric oxygen therapy	Clinical findings and treatment (HBOT, sequestrectomy, saucerization, resection and reconstruction)	Both	Response from HBOT	Limited to cases where HBOT is used except stage 3
					2	Disease does not respond to HBOT, and requires sequestrectomy and saucerization
					3	Full thickness bone damage or pathologic fracture, usually requires complete resection and reconstruction with free tissue
Morton and Simpson	M E Morton	Oral surgeon	1986	3	Minor	Ulceration with exposed bone and a history of bony spicules that healed spontaneously over a period of month	Clinical findings and response to treatment (sequestrectomy). Timing of exposed bone	Both	Able to tell if patient healed from sequestrectomy or not	Subjective definitions including "a period of month", "Large areas of exposed bone, "large sequestra". Emphasis on "healed" and "healing" which are not always the case with ORN sequestra
	W Simpson	Oral surgeon			Moderate	Exposed bone and small sequestra limited in nature and healing spontaneously with conservative treatment within 6–12 months
					Major	Large areas of exposed bone, with formation of large sequestra, possible fracture and sinus formation. These cases often require radical treatment
RTOG/EORTC		Radiation oncology	1995	5	0	No changes from baseline	Radiographic findings. Patient symptoms	Both	Widely application, however due to non-descriptive definitions	Subjective definitions, no clear objective description of progression of ORN
					1	Asymptomatic; no growth retardation; reduced bone density
					2	Moderate pain or tenderness; growth retardation; irregular bone sclerosis
					3	Severe pain or tenderness; complete arrest of bone growth; dense bone sclerosis
					4	Necrosis/Spontaneous fracture
Glanzmann and Grätz	Ch. Glanzmann	Radiation oncologist	1995	5	1	Bone exposure without signs of infection and persisting for at least 3 months	Clinical findings and response to treatment (mandibular resection). Timing of exposed bone	Mandible	Only stage that includes response from mandibulectomy	Limited descriptions on ORN progrssion in stage 1 and 2. Death from ORN unnecessary. No mention of maxillectomy
	K.W. Grätz	Oral surgeon			2	Bone exposure with signs of infection or sequester and without the signs of grade 3-5
					3	Bone necrosis treated with mandibular resection with a satisfactory result
					4	Bone necrosis with persisting problems despite mandibular resection
					5	Death from ORN
Clayman	Lewis Clayman	Oral surgeon	1997	2	1	Bone lysis occurs under intact gingiva or mucosa	Clinical findings	Both	Includes radiographic ORN	Lack of description of ORN progression, no mention of the severe form of ORN (i.e., path fracture, type 2 is too broad)
					2	A more aggressive type in which soft tissues break down, exposing the bone to saliva, and causing secondary contamination
LENT/SOMA		Radiation oncology	1997		1	Unable to assess, mandibular radiograph (questionable changes or none)	Clinical and radiographic findings. Treatments required. Size of exposed bone	Mandible	More detailed than RTOG	Mandible only. "Scoring" method cannot be applied in our analysis. Different indication of treatments (i.e., sequestrectomy, debridement, HBO)
					2	Exposed bone ≤ 2cm; antibiotics; mandibular radiograph (radiolucent, radiodense)
					3	Exposed bone > 2cm or limited sequestration; debridement; HBO
					4	Fracture, surgical intervention or resection
						Note: in our analysis, "Subjective" was not included and we did not "score"
Store and Boysen	G. Store	Oral surgeon	2000	4	0	Mucosa defect only	Clinical and radiographical findings	Both	Includes radiographic ORN	Lack of description of ORN progression, no mention of the severe form of ORN (i.e., path fracture, too big gap between stage 2 and 3)
	M. Boysen	ENT			1	Radiological evidence of necrotic bone with intact mucosa
					2	Positive radiological findings with denuded bone intraorally
					3	Clinically exposed radionecrotic bone, verified by imaging techniques, along with skin fistulae and infection
Schwartz and Kagan	Harry C Schwartz	ENT/Oral surgeon?	2002	5	1	Superficial involvement of the mandible only. Soft tissue ulceration is minimal. Only the exposed cortical bone is necrotic.	Clinical and radiographical findings	Mandible	Detailed progression of ORN	Does not include radiographic ORN with intact mucosa
	A Robert Kagan	Radiation oncologist			2	Localized involvement of the mandibular cortex and underlying medullary bone
					2a	Soft tissue ulceration is minimal
					2b	Soft tissue necrosis including orocutaneous fistulation
					3	Full thickness of a segment of bone is involved, including lower border. Pathologic fracture may occur.
					3a	Soft tissue ulceration is minimal
					3b	Soft tissue necrosis including orocutaneous fistulation
Notani et al	Ken-ichi Notani	Dentist? Oral Medicine?	2003	3	1	ORN confined to mandibular bone	Clinical and radiographical findings	Mandible	Simple, easy and objective	Mandible only. No descriptive definition of "ORN"
	Motoyasu Nakamura	Oral and Maxillofacial Radiology			2	ORN limited to the alveolar bone and/or mandible above the level of inferior alveolar canal
					3	ORN involving the mandible below the level of inferior alveolar canal and/or skin fistula and/or pathological fracture
Tsai et al	Chiaojung Jillian Tsai	Radiation oncology	2012	4	1	Minimal bone exposure with conservative management only	Treatment required	Mandible	Show progression of more invasive/involving treatments required	Subjective definition including "minimal bone exposure", "conservative management". Not applicable to cases that did not receive treatments listed. Subjective criteria of when these treatments are implemented
	Theresa M. Hofstede	Dental oncology			2	Minor debridement (sequestrectomy) received
	Erich M. Sturgis	Head and Neck Surgery			3	Hyperbaric oxygen needed
					4	Major surgery required (mandibulectomy or hemimandibulectomy, removal of necrotic bone from the mandible, laryngopharynectomy, multiple dental extractions and 4-quadrant alveoloplasty, and curettage of abscesses)
Karagozoglu et al	Kemal H. Karagozoglu	Oral surgeon	2014	6	0	Exposure of mandibular bone for less than one month; no distinct changes on plain radiographs (panoramic radiograph or periapical film).	Clinical and radiographical findings. Duration of exposed bone	Mandible	Includes objective clinical and radiographic findings and subjective patient symptoms	Does not take into account: exposed bone less than one month with radiographic changes, radiographic ORN
					1	Exposure of mandibular bone for at least one month; no distinct changes on plain radiographs (panoramic radiograph or periapical film). Asymptomatic otherwise, e.g. no pain or presence of cutaneous fistulas (I A), or symptomatic, e.g. pain or presence of cutaneous fistulas (I B)
					2	Exposure of mandibular bone for at least one month; distinct changes present on plain radiographs (panoramic radiograph or periapical film), but not involving the lower border of the mandible. Asymptomatic otherwise, e.g. no pain or presence of cutaneous fistulas (II A), or symptomatic, e.g. pain or presence of cutaneous fistulas (II B).
					3	Exposure of mandibular bone for at least one month; distinct changes on plain radiographs (panoramic radiograph or periapical film), involving the lower border of the mandible, irrespective of any other signs and symptoms.
						Note: In case of doubt about the presence and/or extent of radiographical bone involvement, the lower stage should be allotted.
Lyons et al	Andrew Lyons	Head and neck	2014	4	1	< 2.5cm length of bone affected (damaged or exposed); asymptomatic; medical treatment only	Clinical and radiographic findings. Size of exposed bone. Treatments required	Mandible	Includes objective clinical and radiographic findings and subjective patient symptoms	Does not take into account: exposed bone < 2.5cm that is symptomatic, radiographic ORN.
					2	> 2.5cm length of bone; asymptomatic; including pathological fracture or involvement of inferior dental nerve or both; medical treatment only unless there is dental sepsis or obviously loose, necrotic bone
					3	>2.5 cm length of bone; symptomatic, but with no other features despite medical treatment Consider debridement of loose or necrotic bone, and local pedicled flap
					4	2.5 cm length of bone; pathological fracture, involvement of inferior dental nerve, or orocutaneous fistula, or a combination Reconstruction with free flap if patient’s overall condition allows
CTCAE ver 5.0			2017	4	1	Asymptomatic; clinical or diagnostic observations only; intervention not indicated	Clinical findings and treatments indicated	Mandible	One of few systems that take symptoms into account	Lack of radiographic progression (I,e, panorex). No clear definition of ORN (i.e., exposed bone?), based on subjective findings (symptoms) and subjective indication of treatment (when to do elective operation?)
					2	Symptomatic; medical intervention indicated (e.g., topical agents); limiting instrumental ADL
					3	Severe symptoms; limiting self care ADL; elective operative intervention indicated
					4	Life-threatening consequences; urgent intervention indicated
					5	Death
Caparrotti et al	Francesca Caparrotti	Radiation oncologist	2017	5	1	Loss of mucosa with exposed bone requiring antibiotic or need for sequestrectomy for a duration of ≤ 3 months	Clinical findings and treatments indicated. Timing of exposed bone	Both	Show persistence of exposed bone needing antibiotics or sequestrectomy through time	Does not take into account radiographic ORN. Does not take into account: exposed bone NOT requiring antibiotics or sequestrectomy. No clear indication of treatments (HBO, PENTOCLO, surgery). Death stage unnecessary
	Andrew Hope				2	Loss of mucosa with exposed bone requiring antibiotic or need for sequestrectomy for a duration of > 3 months and ≤ 6 months
					3	Loss of mucosa with exposed bone requiring antibiotic or need for sequestrectomy for a duration of > 6 months, or need for hyperbaric oxygen therapy, or medical management with pentoxyfilline/Vitamine E
					4	Loss of mucosa with exposed bone requiring antibiotic or need for sequestrectomy for a duration of > 12 months, or need for surgery, or pathological bone fracture
					5	Death
Shaw et al	Richard J. Shaw	ENT	2019		Mucosal Healing	Healed mucosa and absence of radiographic changes	Clinical and radiographic findings	Mandible	Includes small sequestra that are not true ORN. Provides descriptive definition of "ORN" that was missing in Notani	Uses Notani system that is designed for mandible only
	Other authors	Oral surgeon			Minor Bone Spicules	Exposed bone measures <20mm2 and in the absence of radiographic changes
					Notani 1	Exposed bone >= 20mm2 and radiographic changes, both confined to dentoalveolar process
					Notani 2	Exposed bone >= 20mm2 and radiographic changes beyond dentoalveolar process but above inferior dental nerve canal
					Notani 3	Exposed bone >= 20mm2 and radiographic changes affecting the full thickness of mandible, or pathological fracture, or extra-oral fistula.

### Sheet: Sheet2
Most severe stage being path fracture
Coffin
Marx
Morton and Simpson
